# Dementia and Frailty Impact Postoperative Care Trajectories and Burden among Older Adults Undergoing Radical Cystectomy for Bladder Cancer

**DOI:** 10.64898/2026.06.04.26354768

**Authors:** John Ernandez, Lingwei Xiang, Rachel Adler, John Hsu, Samir Shah, Dae Kim, Boris Gershman, Matthew Mossanen, Joel Weissman

## Abstract

**OBJECTIVE:** Bladder cancer (BC) is predominantly a disease of older, comorbid adults, and radical cystectomy (RC), which is the gold standard treatment, carries considerable morbidity. We sought to determine the impact of baseline dementia and frailty on the care trajectory beyond the immediate postoperative period. We hypothesized that frail patients and those with dementia undergoing RC for BC will have poorer care trajectories.

**METHODS AND MATERIALS:** We identified Medicare beneficiaries ≥ 66 years old who underwent RC for BC in 2017 with 12 months of pre- and post-RC enrollment. Frailty and dementia were characterized using validated, claims-based measures. Associations between baseline frailty and dementia with postoperative care trajectory outcomes were determined using Fine-Gray competing risk models.

**RESULTS:** We identified 3,600 beneficiaries of whom 11.6% were frail and 3.4% met criteria for dementia. Patients with dementia were more likely to be frail, comorbid, and not receive standard-of-care neoadjuvant chemotherapy. Frailty was independently associated with ≥ 2 transitions in care level after index discharge from RC and skilled nursing facility (SNF) admissions within 1 year of RC, exposure to intensive post-RC interventions, including dialysis and feeding tube placement, and poorer survival. Dementia remained associated with SNF admissions regardless of frailty level

**CONCLUSIONS:** Among a contemporary cohort of older adults undergoing RC for BC, preoperative dementia and frailty were independently associated with poorer care trajectory beyond the immediate postoperative period after RC. Our work highlights a role for preoperative geriatric assessment in identifying and optimizing patients at greatest risk.
