## Supplementary material for "Dementia and Frailty Impact Postoperative Care Trajectories and Burden among Older Adults Undergoing Radical Cystectomy for Bladder Cancer": Supplment: ICD Codes

### Sheet: smoking
Desai RJ, Solomon DH, Shadick N, Iannaccone C, Kim SC. Identification of smoking using Medicare data--a validation study of claims-based algorithms. Pharmacoepidemiol Drug Saf. 2016;25(4):472-475. doi:10.1002/pds.3953
ICD9 Transformed into ICD10 using AHRQ MapIT
ICD-10 Code	Description		CPT
F17.200	Nicotine dependence, unspecified, uncomplicated		99406
F17.201	Nicotine dependence, unspecified, in remission		99407
F17.210	Nicotine dependence, cigarettes, uncomplicated		G0436
F17.211	Nicotine dependence, cigarettes, in remission		G0437
F17.220	Nicotine dependence, chewing tobacco, uncomplicated		G9016
F17.221	Nicotine dependence, chewing tobacco, in remission		S9453
F17.290	Nicotine dependence, other tobacco product, uncomplicated		S4995
F17.291	Nicotine dependence, other tobacco product, in remission		G9276
			G9458
O99.330	Smoking (tobacco) complicating pregnancy, unspecified trimester		1034F
			4004F
O99.331	Smoking (tobacco) complicating pregnancy, first trimester		4001F
O99.332	Smoking (tobacco) complicating pregnancy, second trimester
O99.333	Smoking (tobacco) complicating pregnancy, third trimester
O99.334	Smoking (tobacco) complicating childbirth
O99.335	Smoking (tobacco) complicating the puerperium
O99.331	Smoking (tobacco) complicating pregnancy, first trimester
O99.332	Smoking (tobacco) complicating pregnancy, second trimester
O99.333	Smoking (tobacco) complicating pregnancy, third trimester
O99.335	Smoking (tobacco) complicating the puerperium
T65.211A	Toxic effect of chewing tobacco, accidental (unintentional), initial encounter
T65.211A	Toxic effect of chewing tobacco, accidental (unintentional), initial encounter
T65.212A	Toxic effect of chewing tobacco, intentional self-harm, initial encounter
T65.212A	Toxic effect of chewing tobacco, intentional self-harm, initial encounter
T65.213A	Toxic effect of chewing tobacco, assault, initial encounter
T65.213A	Toxic effect of chewing tobacco, assault, initial encounter
T65.214A	Toxic effect of chewing tobacco, undetermined, initial encounter
T65.214A	Toxic effect of chewing tobacco, undetermined, initial encounter
T65.221A	Toxic effect of tobacco cigarettes, accidental (unintentional), initial encounter
T65.221A	Toxic effect of tobacco cigarettes, accidental (unintentional), initial encounter
T65.222A	Toxic effect of tobacco cigarettes, intentional self-harm, initial encounter
T65.222A	Toxic effect of tobacco cigarettes, intentional self-harm, initial encounter
T65.223A	Toxic effect of tobacco cigarettes, assault, initial encounter
T65.223A	Toxic effect of tobacco cigarettes, assault, initial encounter
T65.224A	Toxic effect of tobacco cigarettes, undetermined, initial encounter
T65.224A	Toxic effect of tobacco cigarettes, undetermined, initial encounter
T65.291A	Toxic effect of other tobacco and nicotine, accidental (unintentional), initial encounter
T65.291A	Toxic effect of other tobacco and nicotine, accidental (unintentional), initial encounter
T65.292A	Toxic effect of other tobacco and nicotine, intentional self-harm, initial encounter
T65.292A	Toxic effect of other tobacco and nicotine, intentional self-harm, initial encounter
T65.293A	Toxic effect of other tobacco and nicotine, assault, initial encounter
T65.293A	Toxic effect of other tobacco and nicotine, assault, initial encounter
T65.294A	Toxic effect of other tobacco and nicotine, undetermined, initial encounter
T65.294A	Toxic effect of other tobacco and nicotine, undetermined, initial encounter
Z87.891	Personal history of nicotine dependence

### Sheet: dementia
ICD-10	Description
F0150	Vascular dementia without behavioral disturbance
F0151	Vascular dementia with behavioral disturbance
F0280	Dementia in other diseases classified elsewhere without behavioral disturbance
F0281	Dementia in other diseases classified elsewhere with behavioral disturbance
F0390	Unspecified dementia without behavioral disturbance
G309	Alzheimer's disease, unspecified
G300	Alzheimer's disease with early onsent
G301	Alzheimer's disease with late onsent
G308	Other Alzheimer's disease
G3101	Pick's disease
G3109	Other frontotemporal dementia
G311	Senile degeneration of brain, not elsewhere classified
G312	Degeneration of nervous system due to alcohol
R4181	Age-related cognitive decline

### Sheet: radical cystectomy 
ICD-10
0TTB0ZZ
0TTB4ZZ
0TTB7ZZ
0TTB8ZZ
0TRB07Z
0TRB47Z

### Sheet: bladder cancer
ICD-10
C670-C679
D090
